# De novo and inherited dominant variants in U4 and U6 snRNAs cause retinitis pigmentosa

**DOI:** 10.1101/2025.01.06.24317169

**Authors:** Mathieu Quinodoz, Kim Rodenburg, Zuzana Cvackova, Karolina Kaminska, Suzanne E de Bruijn, Ana Belén Iglesias-Romero, Erica G M Boonen, Mukhtar Ullah, Nick Zomer, Marc Folcher, Jacques Bijon, Lara K Holtes, Stephen H Tsang, Zelia Corradi, K Bailey Freund, Stefanida Shliaga, Daan M Panneman, Rebekkah J Hitti-Malin, Manir Ali, Ala’a AlTalbishi, Sten Andréasson, Georg Ansari, Gavin Arno, Galuh D N Astuti, Carmen Ayuso, Radha Ayyagari, Sandro Banfi, Eyal Banin, Mirella T S Barboni, Miriam Bauwens, Tamar Ben-Yosef, David G Birch, Pooja Biswas, Fiona Blanco-Kelly, Beatrice Bocquet, Camiel J F Boon, Kari Branham, Alexis Ceecee Britten-Jones, Kinga M Bujakowska, Elizabeth L Cadena, Giacomo Calzetti, Francesca Cancellieri, Luca Cattaneo, Peter Charbel Issa, Naomi Chadderton, Luísa Coutinho-Santos, Stephen P Daiger, Elfride De Baere, Berta de la Cerda, John N De Roach, Julie De Zaeytijd, Ronny Derks, Claire-Marie Dhaenens, Lubica Dudakova, Jacque L Duncan, G Jane Farrar, Nicolas Feltgen, Lidia Fernández-Caballero, Juliana M Ferraz Sallum, Simone Gana, Alejandro Garanto, Jessica C Gardner, Christian Gilissen, Kensuke Goto, Roser Gonzàlez-Duarte, Sam Griffiths-Jones, Tobias B Haack, Lonneke Haer-Wigman, Alison J Hardcastle, Takaaki Hayashi, Elise Héon, Alexander Hoischen, Josephine P Holtan, Carel B Hoyng, Manuel Benjamin B Ibanez, Chris F Inglehearn, Takeshi Iwata, Kaylie Jones, Vasiliki Kalatzis, Smaragda Kamakari, Marianthi Karali, Ulrich Kellner, Krisztina Knézy, Caroline C W Klaver, Robert K Koenekoop, Susanne Kohl, Taro Kominami, Laura Kühlewein, Tina M Lamey, Bart P Leroy, María Pilar Martín-Gutiérrez, Nelson Martins, Laura Mauring, Rina Leibu, Siying Lin, Petra Liskova, Irma Lopez, Victor R de J López-Rodríguez, Omar A Mahroo, Gaël Manes, Martin McKibbin, Terri L McLaren, Isabelle Meunier, Michel Michaelides, José M Millán, Kei Mizobuchi, Rajarshi Mukherjee, Zoltán Zsolt Nagy, Kornelia Neveling, Monika Ołdak, Michiel Oorsprong, Yang Pan, Anastasia Papachristou, Antonio Percesepe, Maximilian Pfau, Eric A Pierce, Emily Place, Raj Ramesar, Florence Andrée Rasquin, Gillian I Rice, Lisa Roberts, María Rodríguez-Hidalgo, Javier Ruiz-Eddera, Ataf H Sabir, Ai Fujita Sajiki, Ana Isabel Sánchez-Barbero, Asodu Sandeep Sarma, Riccardo Sangermano, Cristina M Santos, Margherita Scarpato, Hendrik P N Scholl, Dror Sharon, Sabrina Giovanna Signorini, Francesca Simonelli, Ana Berta Sousa, Maria Stefaniotou, Katarina Stingl, Akiko Suga, Lori S Sullivan, Viktória Szabó, Jacek P Szaflik, Gita Taurina, Carmel Toomes, Viet H Tran, Miltiadis K Tsilimbaris, Pavlina Tsoka, Veronika Vaclavik, Marie Vajter, Sandra Valeina, Enza Maria Valente, Casey Valentine, Rebeca Valero, Joseph van Aerschot, L. Ingeborgh van den Born, Andrew R Webster, Laura Whelan, Bernd Wissinger, Georgia G Yioti, Kazutoshi Yoshitake, Juan C Zenteno, Roberta Zeuli, Theresia Zuleger, Chaim Landau, Allan I Jacob, Frans P M Cremers, Winston Lee, Jamie M Ellingford, David Stanek, Carlo Rivolta, Susanne Roosing

## Abstract

The U4 small nuclear RNA (snRNA) forms a duplex with the U6 snRNA and, together with U5 and ∼30 proteins, is part of the U4/U6.U5 tri-snRNP complex, located at the core of the major spliceosome. Recently, recurrent *de novo* variants in the U4 RNA, transcribed from the *RNU4-2* gene, and in at least two other *RNU* genes were discovered to cause neurodevelopmental disorder. We detected inherited and *de novo* heterozygous variants in *RNU4-2* (n.18_19insA and n.56T>C) and in four out of the five *RNU6* paralogues (n.55_56insG and n.56_57insG) in 135 individuals from 62 families with non-syndromic retinitis pigmentosa (RP), a rare form of hereditary blindness. We show that these variants are recurrent among RP families and invariably cluster in close proximity within the three-way junction (between stem-I, the 5’ stem-loop and stem-II) of the U4/U6 duplex, affecting its natural conformation. Interestingly, this region binds to numerous splicing factors of the tri-snRNP complex including PRPF3, PRPF8 and PRPF31, previously associated with RP as well. The U4 and U6 variants identified seem to affect snRNP biogenesis, namely the U4/U6 di-snRNP, which is an assembly intermediate of the tri-snRNP. Based on the number of positive cases observed, deleterious variants in *RNU4-2* and in *RNU6* paralogues could be a significant cause of isolated or dominant RP, accounting for up to 1.2% of all undiagnosed RP cases. This study highlights the role of non-coding genes in rare Mendelian disorders and uncovers pleiotropy in *RNU4-2*, where different variants underlie neurodevelopmental disorder and RP.
