## Supplementary material for "De novo and inherited dominant variants in U4 and U6 snRNAs cause retinitis pigmentosa": Table S1

### Sheet: Sheet1
Supplementary Table 1: Pathogenic and likely pathogenic variants identified in this study.
Variant ID	Gene	Transcript	Variant	Number of families	Allele count gnomAD v4.1	Allele frequency gnomAD v4.1	ACMG classification	ACMG criteria	HGVS_Genomic_GRCh38
M1	RNU4-2	NR_003137.2	n.18_19insA	5	0	0	Pathogenic	PS3, PS4, PM2, PP3	NC_000012.12:g.120291885_120291886insT
M2	RNU4-2	NR_003137.2	n.56T>C	8	0	0	Pathogenic	PS3, PS4, PM2, PP3	NC_000012.12:g.120291848A>G
M3	RNU6-1	NR_004394.1	n.55_56insG	4	0	0	Pathogenic	PS3, PS4, PM2, PM6, PP3	NC_000015.10:g.67839990_67839991insC
M4	RNU6-1	NR_004394.1	n.56_57insG	2	0	0	Pathogenic	PS3, PS4, PM2, PP3	NC_000015.10:g.67839989_67839990insC
M5	RNU6-2	NR_125730.1	n.55_56insG	13	0	0	Pathogenic	PS3, PS4, PM2, PM6, PP3	NC_000019.10:g.1021576_1021577insG
M6	RNU6-2	NR_125730.1	n.56_57insG	1	1	6.57e-06	Likely pathogenic	PS3, PP1, PP3	NC_000019.10:g.1021577_1021578insG
M7	RNU6-8	NR_104088.1	n.55_56insG	12	0	0	Pathogenic	PS3, PS4, PM2, PM6, PP3	NC_000014.9:g.32203214_32203215insC
M8	RNU6-9	NR_104080.1	n.55_56insG	15	0	0	Pathogenic	PS3, PS4, PM2, PM6, PP3	NC_000019.10:g.893538_893539insG
M9	RNU6-9	NR_104080.1	n.56_57insG	3	0	0	Pathogenic	PS3, PS4, PM2, PP3	NC_000019.10:g.893539_893540insG
AMCG, American College of Medical Genetics and Genomics; M, mutation; PM, pathogenic moderate; PP, pathogenic supporting, PS, pathogenic strong.
