## Supplementary material for "De novo and inherited dominant variants in U4 and U6 snRNAs cause retinitis pigmentosa": Table S3

### Sheet: Sheet3
Supplemental Table 3: RNU4 and RNU6 paralogous sequence
Gene (position in genome)	Sequence
RNU4-1 (hg38: chr12:120,293,097-120,293,237)	AGCTTTGCGCAGTGGCAGTATCGTAGCCAATGAGGTCTATCCGAGGCGCGATTATTGCTAATTGAAAACTTTTCCCAATACCCCGCCGTGACGACTTGCAATATAGTCGGCACTGGCAATTTTTGACAGTCTCTACGGAGA
RNU4-2 (hg38: chr12:120291763-120291903)	AGCTTTGCGCAGTGGCAGTATCGTAGCCAATGAGGTTTATCCGAGGCGCGATTATTGCTAATTGAAAACTTTTCCCAATACCCCGCCATGACGACTTGAAATATAGTCGGCATTGGCAATTTTTGACAGTCTCTACGGAGA
RNU6-1 (hg38: chr15:67839939-67840045)	GTGCTCGCTTCGGCAGCACATATACTAAAATTGGAACGATACAGAGAAGATTAGCATGGCCCCTGCGCAAGGATGACACGCAAATTCGTGAAGCGTTCCATATTTTT
RNU6-2 (hg38: chr19:1021522-1021628)	GTGCTCGCTTCGGCAGCACATATACTAAAATTGGAACGATACAGAGAAGATTAGCATGGCCCCTGCGCAAGGATGACACGCAAATTCGTGAAGCGTTCCATATTTTT
RNU6-7 (hg38: chr14:32,202,045-32,202,151)	GTGCTCGCTTCGGCAGCACATATACTAAAATTGGAACGATACAGAGAAGATTAGCATGGCCCCTGCGCAAGGATGACACGCAAATTCGTGAAGCGTTCCATATTTTG
RNU6-8 (hg38: chr14:32203163-32203269)	GTGCTCGCTTCGGCAGCACATATACTAAAATTGGAACGATACAGAGAAGATTAGCATGGCCCCTGCGCAAGGATGACACGCAAATTCGTGAAGCGTTCCATATTTTG
RNU6-9 (hg38: chr19:893484-893590)	GTGCTCGCTTCGGCAGCACATATACTAAAATTGGAACGATACAGAGAAGATTAGCATGGCCCCTGCGCAAGGATGACACGCAAATTCGTGAAGCGTTCCATATTTTT
