## Supplementary material for "De novo and inherited dominant variants in U4 and U6 snRNAs cause retinitis pigmentosa": Table S4

### Sheet: Sheet4
Supplementary Table 4: Variants of unknown significance and likely benign variants identified in this study.
Gene	Transcript	Variant	Number of families	Allele count gnomAD v4.1	Allele frequency gnomAD v4.1	ACMG classification	ACMG criteria	HGVS_Genomic_GRCh38
RNU4-2	NR_003137.2	n.7_8insA	1	0	0	VUS	PM2, PP3	NC_000012.12:g.120291896_120291897insT
RNU4-2	NR_003137.2	n.19T>C	1	0	0	VUS	PM2	NC_000012.12:g.120291885A>G
RNU4-2	NR_003137.2	n.54A>T	1	1	6.57e-06	VUS	PM2	NC_000012.12:g.120291850T>A
RNU4-2	NR_003137.2	n.56T>A	1	0	0	VUS	PM2, PP3	NC_000012.12:g.120291848A>T
RNU4-2	NR_003137.2	n.57_58insCT	1	0	0	VUS	PM2, PP3	NC_000012.12:g.120291845_120291846dup
RNU4-2	NR_003137.2	n.91A>C	1	1	6.57e-06	VUS	PM2	NC_000012.12:g.120291813T>G
RNU4-2	NR_003137.2	n.98G>T	1	1	6.57e-06	VUS	PM2	NC_000012.12:g.120291806C>A
RNU4-2	NR_003137.2	n.110G>T	1	2	1.31e-05	VUS	PM2	NC_000012.12:g.120291794C>A
RNU4-2	NR_003137.2	n.112A>C	1	2	1.31e-05	VUS	PM2	NC_000012.12:g.120291792T>G
RNU4-2	NR_003137.2	n.137_138insT	1	0	0	VUS	PM2	NC_000012.12:g.120291766_120291767insA
RNU6-1	NR_004394.1	n.7G>T	2	2	1.31e-05	VUS	PM2	NC_000015.10:g.67840039C>A
RNU6-1	NR_004394.1	n.52del	1	0	0	VUS	PM2, PP3	NC_000015.10:g.67839995del
RNU6-1	NR_004394.1	n.74T>C	1	1	6.59e-06	VUS	PM2	NC_000015.10:g.67839972A>G
RNU6-2	NR_125730.1	n.12G>T	1	0	0	VUS	PM2	NC_000019.10:g.1021533G>T
RNU6-2	NR_125730.1	n.54G>A	1	2	1.31e-05	VUS	PM2, PP3	NC_000019.10:g.1021575G>A
RNU6-2	NR_125730.1	n.95G>C	1	0	0	VUS	PM2	NC_000019.10:g.1021616G>C
RNU6-7	NR_104084.1	n.6C>G	1	0	0	VUS	PM2	NC_000014.9:g.32202050C>G
RNU6-7	NR_104084.1	n.10T>C	1	1	6.56e-06	VUS	PM2	NC_000014.9:g.32202054T>C
RNU6-7	NR_104084.1	n.11C>G	1	0	0	VUS	PM2	NC_000014.9:g.32202055C>G
RNU6-7	NR_104084.1	n.18A>T	1	0	0	VUS	PM2	NC_000014.9:g.32202062A>T
RNU6-7	NR_104084.1	n.90_91insT	1	0	0	VUS	PM2	NC_000014.9:g.32202134_32202135insT
RNU6-8	NR_104088.1	n.11C>G	1	0	0	VUS	PM2	NC_000014.9:g.32203259G>C
RNU6-8	NR_104088.1	n.12G>A	1	2	1.31e-05	VUS	PM2	NC_000014.9:g.32203258C>T
RNU6-8	NR_104088.1	n.66C>T	1	0	0	VUS	PM2, PP3	NC_000014.9:g.32203204G>A
RNU6-8	NR_104088.1	n.100A>T	1	0	0	VUS	PM2	NC_000014.9:g.32203170T>A
RNU6-9	NR_104080.1	n.18A>G	1	0	0	VUS	PM2	NC_000019.10:g.893501A>G
RNU6-9	NR_104080.1	n.54G>A	1	1	6.58e-06	VUS	PM2, PP3	NC_000019.10:g.893537G>A
RNU6-9	NR_104080.1	n.58G>C	1	0	0	VUS	PM2	NC_000019.10:g.893541G>C
RNU6-9	NR_104080.1	n.60C>G	1	0	0	VUS	PM2, PP3	NC_000019.10:g.893543C>G
RNU6-9	NR_104080.1	n.94C>A	1	1	7.53e-06	VUS	PM2	NC_000019.10:g.893577C>A
RNU4-1	NR_003925.1	n.3C>T	2	203	0.00133	Likely benign	BS2	NC_000012.12:g.120293235G>A
RNU4-1	NR_003925.1	n.6T>C	1	3	1.97e-05	Likely benign	BS2	NC_000012.12:g.120293232A>G
RNU4-1	NR_003925.1	n.7G>A	1	17	0.000112	Likely benign	BS2	NC_000012.12:g.120293231C>T
RNU4-1	NR_003925.1	n.8C>T	2	39	0.000256	Likely benign	BS2	NC_000012.12:g.120293230G>A
RNU4-1	NR_003925.1	n.10C>T	1	78	0.000512	Likely benign	BS2	NC_000012.12:g.120293228G>A
RNU4-1	NR_003925.1	n.11A>C	1	3	1.97e-05	Likely benign	BS2	NC_000012.12:g.120293227T>G
RNU4-1	NR_003925.1	n.12G>A	1	17	0.000112	Likely benign	BS2	NC_000012.12:g.120293226C>T
RNU4-1	NR_003925.1	n.14G>A	1	7	4.6e-05	Likely benign	BS2	NC_000012.12:g.120293224C>T
RNU4-1	NR_003925.1	n.15G>A	1	20	0.000131	Likely benign	BS2	NC_000012.12:g.120293223C>T
RNU4-1	NR_003925.1	n.16C>A	1	3	1.97e-05	Likely benign	BS2	NC_000012.12:g.120293222G>T
RNU4-1	NR_003925.1	n.16C>T	1	46	0.000302	Likely benign	BS2	NC_000012.12:g.120293222G>A
RNU4-1	NR_003925.1	n.18G>A	2	71	0.000466	Likely benign	BS2	NC_000012.12:g.120293220C>T
RNU4-1	NR_003925.1	n.22C>T	2	84	0.000552	Likely benign	BS2	NC_000012.12:g.120293216G>A
RNU4-1	NR_003925.1	n.23G>A	1	111	0.000729	Likely benign	BS2	NC_000012.12:g.120293215C>T
RNU4-1	NR_003925.1	n.24T>C	2	5	3.29e-05	Likely benign	BS2	NC_000012.12:g.120293214A>G
RNU4-1	NR_003925.1	n.26G>A	1	54	0.000355	Likely benign	BS2	NC_000012.12:g.120293212C>T
RNU4-1	NR_003925.1	n.28C>T	10	687	0.00451	Likely benign	BS2	NC_000012.12:g.120293210G>A
RNU4-1	NR_003925.1	n.29A>C	18	913	0.00599	Likely benign	BS2	NC_000012.12:g.120293209T>G
RNU4-1	NR_003925.1	n.35G>A	1	124	0.000814	Likely benign	BS2	NC_000012.12:g.120293203C>T
RNU4-1	NR_003925.1	n.37C>T	38	2039	0.0134	Likely benign	BS2	NC_000012.12:g.120293201G>A
RNU4-1	NR_003925.1	n.38T>C	130	7712	0.0506	Likely benign	BS2	NC_000012.12:g.120293200A>G
RNU4-1	NR_003925.1	n.40T>C	1	9	5.91e-05	Likely benign	BS2	NC_000012.12:g.120293198A>G
RNU4-1	NR_003925.1	n.42C>T	4	208	0.00137	Likely benign	BS2	NC_000012.12:g.120293196G>A
RNU4-1	NR_003925.1	n.49C>A	1	119	0.000782	Likely benign	BS2	NC_000012.12:g.120293189G>T
RNU4-1	NR_003925.1	n.49C>T	2	105	0.00069	Likely benign	BS2	NC_000012.12:g.120293189G>A
RNU4-1	NR_003925.1	n.54A>G	1	15	9.86e-05	Likely benign	BS2	NC_000012.12:g.120293184T>C
RNU4-1	NR_003925.1	n.55T>C	1	5	3.28e-05	Likely benign	BS2	NC_000012.12:g.120293183A>G
RNU4-1	NR_003925.1	n.58C>A	2	25	0.000164	Likely benign	BS2	NC_000012.12:g.120293180G>T
RNU4-1	NR_003925.1	n.61A>C	1	8	5.25e-05	Likely benign	BS2	NC_000012.12:g.120293177T>G
RNU4-1	NR_003925.1	n.61A>G	1	35	0.00023	Likely benign	BS2	NC_000012.12:g.120293177T>C
RNU4-1	NR_003925.1	n.80A>G	1	12	7.91e-05	Likely benign	BS2	NC_000012.12:g.120293158T>C
RNU4-1	NR_003925.1	n.81C>T	1	83	0.000545	Likely benign	BS2	NC_000012.12:g.120293157G>A
RNU4-1	NR_003925.1	n.82C>T	1	14	9.19e-05	Likely benign	BS2	NC_000012.12:g.120293156G>A
RNU4-1	NR_003925.1	n.83C>T	1	16	0.000105	Likely benign	BS2	NC_000012.12:g.120293155G>A
RNU4-1	NR_003925.1	n.85G>A	1	23	0.000151	Likely benign	BS2	NC_000012.12:g.120293153C>T
RNU4-1	NR_003925.1	n.86C>T	2	65	0.000427	Likely benign	BS2	NC_000012.12:g.120293152G>A
RNU4-1	NR_003925.1	n.87C>T	33	1845	0.0121	Likely benign	BS2	NC_000012.12:g.120293151G>A
RNU4-1	NR_003925.1	n.88G>A	5	1668	0.011	Likely benign	BS2	NC_000012.12:g.120293150C>T
RNU4-1	NR_003925.1	n.89dup	1	45	0.000296	Likely benign	BS2	NC_000012.12:g.120293149dup
RNU4-1	NR_003925.1	n.90G>A	1	63	0.000414	Likely benign	BS2	NC_000012.12:g.120293148C>T
RNU4-1	NR_003925.1	n.92C>T	3	156	0.00102	Likely benign	BS2	NC_000012.12:g.120293146G>A
RNU4-1	NR_003925.1	n.93G>A	1	98	0.000644	Likely benign	BS2	NC_000012.12:g.120293145C>T
RNU4-1	NR_003925.1	n.93G>T	1	7	4.6e-05	Likely benign	BS2	NC_000012.12:g.120293145C>A
RNU4-1	NR_003925.1	n.94A>G	6	340	0.00223	Likely benign	BS2	NC_000012.12:g.120293144T>C
RNU4-1	NR_003925.1	n.95C>T	1	69	0.000453	Likely benign	BS2	NC_000012.12:g.120293143G>A
RNU4-1	NR_003925.1	n.98G>C	2	10	6.57e-05	Likely benign	BS2	NC_000012.12:g.120293140C>G
RNU4-1	NR_003925.1	n.99C>T	1	13	8.54e-05	Likely benign	BS2	NC_000012.12:g.120293139G>A
RNU4-1	NR_003925.1	n.100A>G	1	46	0.000302	Likely benign	BS2	NC_000012.12:g.120293138T>C
RNU4-1	NR_003925.1	n.108C>T	4	692	0.00455	Likely benign	BS2	NC_000012.12:g.120293130G>A
RNU4-1	NR_003925.1	n.109G>A	1	69	0.000453	Likely benign	BS2	NC_000012.12:g.120293129C>T
RNU4-1	NR_003925.1	n.111C>T	2	26	0.000171	Likely benign	BS2	NC_000012.12:g.120293127G>A
RNU4-1	NR_003925.1	n.112A>G	6	1356	0.0089	Likely benign	BS2	NC_000012.12:g.120293126T>C
RNU4-1	NR_003925.1	n.112A>T	1	60	0.000394	Likely benign	BS2	NC_000012.12:g.120293126T>A
RNU4-1	NR_003925.1	n.113C>G	3	23	0.000151	Likely benign	BS2	NC_000012.12:g.120293125G>C
RNU4-1	NR_003925.1	n.115G>A	6	93	0.000611	Likely benign	BS2	NC_000012.12:g.120293123C>T
RNU4-1	NR_003925.1	n.116G>A	2	133	0.000873	Likely benign	BS2	NC_000012.12:g.120293122C>T
RNU4-1	NR_003925.1	n.119A>G	1	18	0.000118	Likely benign	BS2	NC_000012.12:g.120293119T>C
RNU4-1	NR_003925.1	n.126A>G	2	6	3.94e-05	Likely benign	BS2	NC_000012.12:g.120293112T>C
RNU4-1	NR_003925.1	n.127C>T	11	4240	0.0279	Likely benign	BS2	NC_000012.12:g.120293111G>A
RNU4-1	NR_003925.1	n.133C>T	1	22	0.000145	Likely benign	BS2	NC_000012.12:g.120293105G>A
RNU4-1	NR_003925.1	n.136C>T	1	19	0.000125	Likely benign	BS2	NC_000012.12:g.120293102G>A
RNU4-1	NR_003925.1	n.137G>A	8	268	0.00176	Likely benign	BS2	NC_000012.12:g.120293101C>T
RNU4-1	NR_003925.1	n.138G>A	46	2781	0.0183	Likely benign	BS2	NC_000012.12:g.120293100C>T
RNU4-2	NR_003137.2	n.11A>C	1	3	1.97e-05	Likely benign	BS2	NC_000012.12:g.120291893T>G
RNU4-2	NR_003137.2	n.23G>A	1	24	0.000158	Likely benign	BS2	NC_000012.12:g.120291881C>T
RNU4-2	NR_003137.2	n.28C>T	2	63	0.000414	Likely benign	BS2	NC_000012.12:g.120291876G>A
RNU4-2	NR_003137.2	n.37T>C	9	143	0.000939	Likely benign	BS2	NC_000012.12:g.120291867A>G
RNU4-2	NR_003137.2	n.56T>G	1	0	0	Likely benign	BS2	NC_000012.12:g.120291848A>C
RNU4-2	NR_003137.2	n.58C>T	1	13	8.54e-05	Likely benign	BS2	NC_000012.12:g.120291846G>A
RNU4-2	NR_003137.2	n.81C>T	1	12	7.88e-05	Likely benign	BS2	NC_000012.12:g.120291823G>A
RNU4-2	NR_003137.2	n.87C>T	2	22	0.000144	Likely benign	BS2	NC_000012.12:g.120291817G>A
RNU4-2	NR_003137.2	n.94A>C	1	27	0.000177	Likely benign	BS2	NC_000012.12:g.120291810T>G
RNU4-2	NR_003137.2	n.102T>C	1	44	0.000289	Likely benign	BS2	NC_000012.12:g.120291802A>G
RNU4-2	NR_003137.2	n.105A>G	1	9	5.91e-05	Likely benign	BS2	NC_000012.12:g.120291799T>C
RNU4-2	NR_003137.2	n.108C>T	1	26	0.000171	Likely benign	BS2	NC_000012.12:g.120291796G>A
RNU4-2	NR_003137.2	n.112A>T	2	24	0.000158	Likely benign	BS2	NC_000012.12:g.120291792T>A
RNU4-2	NR_003137.2	n.113T>G	1	14	9.19e-05	Likely benign	BS2	NC_000012.12:g.120291791A>C
RNU4-2	NR_003137.2	n.118A>G	1	9	5.91e-05	Likely benign	BS2	NC_000012.12:g.120291786T>C
RNU4-2	NR_003137.2	n.134T>C	4	152	0.000998	Likely benign	BS2	NC_000012.12:g.120291770A>G
RNU4-2	NR_003137.2	n.141A>G	3	170	0.00112	Likely benign	BS2	NC_000012.12:g.120291763T>C
RNU6-1	NR_004394.1	n.4C>T	1	38	0.000249	Likely benign	BS2	NC_000015.10:g.67840042G>A
RNU6-1	NR_004394.1	n.6C>T	17	356	0.00233	Likely benign	BS2	NC_000015.10:g.67840040G>A
RNU6-1	NR_004394.1	n.11C>T	4	26	0.00017	Likely benign	BS2	NC_000015.10:g.67840035G>A
RNU6-1	NR_004394.1	n.17C>T	1	11	7.21e-05	Likely benign	BS2	NC_000015.10:g.67840029G>A
RNU6-1	NR_004394.1	n.22A>T	2	242	0.00158	Likely benign	BS2	NC_000015.10:g.67840024T>A
RNU6-1	NR_004394.1	n.33_34insT	1	93	0.000609	Likely benign	BS2	NC_000015.10:g.67840012_67840013insA
RNU6-1	NR_004394.1	n.57T>C	8	502	0.00329	Likely benign	BS2	NC_000015.10:g.67839989A>G
RNU6-1	NR_004394.1	n.78A>G	1	46	0.000302	Likely benign	BS2	NC_000015.10:g.67839968T>C
RNU6-1	NR_004394.1	n.96T>C	2	23	0.000151	Likely benign	BS2	NC_000015.10:g.67839950A>G
RNU6-1	NR_004394.1	n.102A>G	4	678	0.00451	Likely benign	BS2	NC_000015.10:g.67839944T>C
RNU6-1	NR_004394.1	n.103T>C	2	19	0.000125	Likely benign	BS2	NC_000015.10:g.67839943A>G
RNU6-1	NR_004394.1	n.104T>C	1	71	0.000466	Likely benign	BS2	NC_000015.10:g.67839942A>G
RNU6-1	NR_004394.1	n.105T>C	14	495	0.00325	Likely benign	BS2	NC_000015.10:g.67839941A>G
RNU6-1	NR_004394.1	n.107T>C	9	606	0.00398	Likely benign	BS2	NC_000015.10:g.67839939A>G
RNU6-2	NR_125730.1	n.4C>T	1	24	0.000157	Likely benign	BS2	NC_000019.10:g.1021525C>T
RNU6-2	NR_125730.1	n.16G>A	1	6	3.94e-05	Likely benign	BS2	NC_000019.10:g.1021537G>A
RNU6-2	NR_125730.1	n.17C>T	1	4	2.63e-05	Likely benign	BS2	NC_000019.10:g.1021538C>T
RNU6-2	NR_125730.1	n.33_34insT	6	386	0.00253	Likely benign	BS2	NC_000019.10:g.1021554_1021555insT
RNU6-2	NR_125730.1	n.37C>T	1	56	0.000367	Likely benign	BS2	NC_000019.10:g.1021558C>T
RNU6-2	NR_125730.1	n.46G>A	1	4	2.62e-05	Likely benign	BS2	NC_000019.10:g.1021567G>A
RNU6-2	NR_125730.1	n.54_55insT	4	49	0.000322	Likely benign	BS2	NC_000019.10:g.1021575_1021576insT
RNU6-2	NR_125730.1	n.57dup	1	12	7.88e-05	Likely benign	BS2	NC_000019.10:g.1021578dup
RNU6-2	NR_125730.1	n.60C>T	1	132	0.000866	Likely benign	BS2	NC_000019.10:g.1021581C>T
RNU6-2	NR_125730.1	n.71G>A	1	27	0.000177	Likely benign	BS2	NC_000019.10:g.1021592G>A
RNU6-2	NR_125730.1	n.77C>T	1	5	3.28e-05	Likely benign	BS2	NC_000019.10:g.1021598C>T
RNU6-2	NR_125730.1	n.97T>A	2	54	0.000355	Likely benign	BS2	NC_000019.10:g.1021618T>A
RNU6-2	NR_125730.1	n.100A>G	6	207	0.00136	Likely benign	BS2	NC_000019.10:g.1021621A>G
RNU6-2	NR_125730.1	n.101T>C	2	45	0.000295	Likely benign	BS2	NC_000019.10:g.1021622T>C
RNU6-2	NR_125730.1	n.102A>G	1	157	0.00103	Likely benign	BS2	NC_000019.10:g.1021623A>G
RNU6-2	NR_125730.1	n.103T>C	1	39	0.000256	Likely benign	BS2	NC_000019.10:g.1021624T>C
RNU6-2	NR_125730.1	n.104T>C	1	83	0.000545	Likely benign	BS2	NC_000019.10:g.1021625T>C
RNU6-2	NR_125730.1	n.106T>C	18	3	1.97e-05	Likely benign	BS2	NC_000019.10:g.1021627T>C
RNU6-2	NR_125730.1	n.107T>C	281	13985	0.0918	Likely benign	BS2	NC_000019.10:g.1021628T>C
RNU6-7	NR_104084.1	n.33_34insT	2	59	0.000387	Likely benign	BS2	NC_000014.9:g.32202077_32202078insT
RNU6-7	NR_104084.1	n.46G>A	4	41	0.000269	Likely benign	BS2	NC_000014.9:g.32202090G>A
RNU6-7	NR_104084.1	n.55_56insT	1	1	6.56e-06	Likely benign	BS2	NC_000014.9:g.32202099_32202100insT
RNU6-7	NR_104084.1	n.55C>T	1	24	0.000157	Likely benign	BS2	NC_000014.9:g.32202099C>T
RNU6-7	NR_104084.1	n.84A>T	1	3	1.97e-05	Likely benign	BS2	NC_000014.9:g.32202128A>T
RNU6-7	NR_104084.1	n.106T>C	2	11	7.21e-05	Likely benign	BS2	NC_000014.9:g.32202150T>C
RNU6-8	NR_104088.1	n.6C>A	2	198	0.0013	Likely benign	BS2	NC_000014.9:g.32203264G>T
RNU6-8	NR_104088.1	n.17C>T	1	5	3.28e-05	Likely benign	BS2	NC_000014.9:g.32203253G>A
RNU6-8	NR_104088.1	n.19C>T	1	53	0.000348	Likely benign	BS2	NC_000014.9:g.32203251G>A
RNU6-8	NR_104088.1	n.24A>C	8	122	0.0008	Likely benign	BS2	NC_000014.9:g.32203246T>G
RNU6-8	NR_104088.1	n.33_34insT	19	630	0.00413	Likely benign	BS2	NC_000014.9:g.32203236_32203237insA
RNU6-8	NR_104088.1	n.37C>G	1	4	2.62e-05	Likely benign	BS2	NC_000014.9:g.32203233G>C
RNU6-8	NR_104088.1	n.55_56insT	1	47	0.000308	Likely benign	BS2	NC_000014.9:g.32203214_32203215insA
RNU6-8	NR_104088.1	n.62_63insT	2	5	3.28e-05	Likely benign	BS2	NC_000014.9:g.32203207_32203208insA
RNU6-8	NR_104088.1	n.67G>A	2	3	1.97e-05	Likely benign	BS2	NC_000014.9:g.32203203C>T
RNU6-8	NR_104088.1	n.68C>A	1	39	0.000256	Likely benign	BS2	NC_000014.9:g.32203202G>T
RNU6-8	NR_104088.1	n.99C>T	1	239	0.00157	Likely benign	BS2	NC_000014.9:g.32203171G>A
RNU6-9	NR_104080.1	n.6C>T	1	18	0.000118	Likely benign	BS2	NC_000019.10:g.893489C>T
RNU6-9	NR_104080.1	n.9T>C	1	7	4.6e-05	Likely benign	BS2	NC_000019.10:g.893492T>C
RNU6-9	NR_104080.1	n.33_34insC	2	42	0.000276	Likely benign	BS2	NC_000019.10:g.893516_893517insC
RNU6-9	NR_104080.1	n.33_34insT	6	208	0.00137	Likely benign	BS2	NC_000019.10:g.893516_893517insT
RNU6-9	NR_104080.1	n.46G>A	1	1	6.58e-06	Likely benign	BS2	NC_000019.10:g.893529G>A
RNU6-9	NR_104080.1	n.50A>G	2	28	0.000184	Likely benign	BS2	NC_000019.10:g.893533A>G
RNU6-9	NR_104080.1	n.54_55insT	4	246	0.00162	Likely benign	BS2	NC_000019.10:g.893537_893538insT
RNU6-9	NR_104080.1	n.55_56insT	3	65	0.000429	Likely benign	BS2	NC_000019.10:g.893538_893539insT
RNU6-9	NR_104080.1	n.57dup	1	18	0.000119	Likely benign	BS2	NC_000019.10:g.893540dup
RNU6-9	NR_104080.1	n.62_63insT	1	1	6.58e-06	Likely benign	BS2	NC_000019.10:g.893545_893546insT
RNU6-9	NR_104080.1	n.63C>A	1	17	0.000112	Likely benign	BS2	NC_000019.10:g.893546C>A
RNU6-9	NR_104080.1	n.65G>T	1	6	3.95e-05	Likely benign	BS2	NC_000019.10:g.893548G>T
RNU6-9	NR_104080.1	n.96T>A	1	47	0.000384	Likely benign	BS2	NC_000019.10:g.893579T>A
RNU6-9	NR_104080.1	n.96T>C	1	13	0.000106	Likely benign	BS2	NC_000019.10:g.893579T>C
RNU6-9	NR_104080.1	n.102A>G	2	37	0.000252	Likely benign	BS2	NC_000019.10:g.893585A>G
RNU6-9	NR_104080.1	n.102A>T	1	125	0.000852	Likely benign	BS2	NC_000019.10:g.893585A>T
RNU6-9	NR_104080.1	n.103T>A	1	4	9.85e-05	Likely benign	BS2	NC_000019.10:g.893586T>A
RNU6-9	NR_104080.1	n.103T>C	2	14	0.000345	Likely benign	BS2	NC_000019.10:g.893586T>C
RNU6-9	NR_104080.1	n.104T>A	1	116	0.00237	Likely benign	BS2	NC_000019.10:g.893587T>A
RNU6-9	NR_104080.1	n.106T>C	1	22	0.000217	Likely benign	BS2	NC_000019.10:g.893589T>C
American College of Medical Genetics and Genomics, ACMG; PM, pathogenic moderate; PP, pathogenic supporting, BS, benign strong.
