## Supplementary material for "De novo and inherited dominant variants in U4 and U6 snRNAs cause retinitis pigmentosa": Table S5

### Sheet: Sheet5
Supplementary table 5. Age of symptomatic onset and other major ocular disease features observed in the study cohort of retinitis pigmentosa patients.
Age of symptomatic onset
Period (age range)	Adolescence (birth-12yrs)	Teenage (13yrs-19yrs)	Adulthood (20yrs-30yrs)	Mid-Late Adulthood (31yrs-70yrs+)
n, patients (%)	42 (62%)	11 (16%)	8 (12%)	7 (10%)
Other major ocular disease features
Cystoid macular edema	n, patients		Percentage, %
Present	33		0.559
None	26		0.441
Lens opacities*	n, patients		Percentage, %
Nuclear cataract	1		0.011
Cortical cataract	5		0.056
Posterior subcapsular cataract	10		0.112
Unspecified	5		0.056
Total lens opacities	21		0.236
None	68		0.764
VR complications	n, patients		Percentage, %
ERM, VMT	16		0.258
Macular/lamellar hole	3		0.048
Total VR complications	19		0.306
None	43		0.694
ERM, epiretinal membrane; n, number of patients; VMT, Vitreomacular traction; VR, vitreoretinal; yrs, years; . *Individuals with age-related (>age 65 years) changes were excluded. Age of onset was based on patient reported histories of nyctalopia and/or peripheral vision loss. Percentages were based on availability of clinical exam records pertaining to the specific clinical feature.
