## Supplementary material for "De novo and inherited dominant variants in U4 and U6 snRNAs cause retinitis pigmentosa": Table S6

### Sheet: Sheet6
Supplementary Table 6: Primer sequences used in this study.
Target gene	Forward primer (5'>3')	Reverse primer (5'>3')
RNU4-1	CGATATGCAGAAACCACCTACG	CAGCTGGTAAGACACTTCCCC
RNU4-2	GCACTCACCCTCAATGTAATGG	CAGAACCCCGGACATTCAATC
RNU6-1	CAAGGTCGGGCAGGAAGAG	GCCCCACCTCCTTCTATTCC
RNU6-2	CCACCTCTTTTGCATATTGGC	GACACGGGAAGACTATGACG
RNU6-7	AGCCTTGTGATGAGTTCCGTT	GTGTCTACTGGGCCAAGCTC
RNU6-8	CCTTGTGATGAGTTCCGTTGC	GGGTGACTCTGCTTCGTTCC
RNU6-9	GGTCATTTAAGAGAAGTCGGCC	GCGCATGTTTATAATCCCAGC
